# Evolution of a globally unique SARS-CoV-2 Spike E484T monoclonal antibody escape mutation in a persistently infected, immunocompromised individual

**DOI:** 10.1101/2022.04.11.22272784

**Authors:** Peter J. Halfmann, Nicholas R. Minor, Luis A. Haddock, Robert Maddox, Gage K. Moreno, Katarina M. Braun, David A. Baker, Kasen K. Riemersa, Ankur Prasad, Kirsten J. Alman, Matthew C. Lambert, Kelsey Florek, Allen Bateman, Ryan Westergaard, Nasia Safdar, Dave R. Andes, Yoshihiro Kawaoka, Madiha Fida, Joseph D. Yao, Thomas C. Friedrich, David H. O’Connor

## Abstract

Prolonged infections in immunocompromised individuals may be a source for novel SARS-CoV-2 variants, particularly when both the immune system and antiviral therapy fail to clear the infection, thereby promoting adaptation. Here we describe an approximately 16-month case of SARS-CoV-2 infection in an immunocompromised individual. Following monotherapy with the monoclonal antibody Bamlanivimab, the individual’s virus was resistant to this antibody via a globally unique Spike amino acid variant (E484T) that evolved from E484A earlier in infection. With the emergence and spread of the Omicron Variant of Concern, which also contains Spike E484A, E484T may arise again as an antibody-resistant derivative of E484A.
