## Supplemental Table 1 for "Evolution of a globally unique SARS-CoV-2 Spike E484T monoclonal antibody escape mutation in a persistently infected, immunocompromised individual"

### Sheet: Sheet1
Approximate Months Post-Diagnosis	SARS-CoV-2 PCR Ct	PCR assay	GISAID sequence virus name	ONT minION primer set/library prep protocol	Illumina MiSeq primer set/library prep protocol
0	26.8	CDC N1
3	20.23	TaqPath N	hCoV-19/USA/WI-WSLH-202168/2020	ARTIC v3	Not sequenced on Illumina instrument
4	16.16	CDC N1	hCoV-19/USA/WI-UW-2731/2021	MIDNIGHT	ARTIC v4.1
4	25.66	CDC N1	hCoV-19/USA/WI-UW-2731-T2/2021	MIDNIGHT	ARTIC v4.1
5	17.87	CDC N1	hCoV-19/USA/WI-UW-2731-T3/2021	MIDNIGHT	ARTIC v4.1
6	17.8	E and N2	hCoV-19/USA/WI-UW-2731-T4/2021	ARTIC v3	ARTIC v4.1
10	12.5	CDC N1	hCoV-19/USA/WI-UW-5350/2021	MIDNIGHT	ARTIC v4.1
11	20.61	TaqPath N	hCoV-19/USA/WI-WSLH-217727/2021	MIDNIGHT	ARTIC v3
12	24.2	Panther Fusion SARS-CoV-2 Assay, Hologic, Inc
12	28.61	cobas SARS-CoV-2 asasy, Roche Molecular Systems, Inc.	hCoV-19/USA/WI-UW-PI08/2021	MIDNIGHT	ARTIC v4.1
13	22	Roche Cobas ORF1ab
13	24.13		hCoV-19/USA/WI-UW-PI09/2021	MIDNIGHT	ARTIC v4.1
13	22.04	Roche Cobas ORF1ab	hCoV-19/USA/WI-UW-PI10/2021	MIDNIGHT	ARTIC v4.1
14	NA
14	NA
16	26.17	Roche Cobas ORF1ab	hCoV-19/USA/WI-UW-PI11/2021	MIDNIGHT	ARTIC v4.1
16	29.84	Roche Cobas ORF1ab	hCoV-19/USA/WI-UW-PI12/2022	MIDNIGHT	ARTIC v4.1
