## Supplemental Table 2 for "Evolution of a globally unique SARS-CoV-2 Spike E484T monoclonal antibody escape mutation in a persistently infected, immunocompromised individual"

### Sheet: Sheet1
Nucleotide Reference - Position - Alternate	Gene	Amino Acid Reference - Codon - Alternate	Oxford Nanopore ARTICv3 iSNV Frequency	Oxford Nanopore ARTICv3 iSNV Read Depth	Illumina ARTIC v4.1 iSNV Frequency	Illumina ARTIC v4.1 iSNV Read Depth	Present at time points before Post-Diagnosis Day 297
C-222-T	5’-UTR	noncoding	0.713	936	0.7645	4373	No
C-335-T	ORF1ab	Arg24Cys	0.504	7410	0.7682	2230	No
G-2890-T	ORF1ab	synonymous	0.748	1020	0.9223	4555	Yes
T-4096-C	ORF1ab	synonymous	0.781	1011	0.9246	1869	No
T-4379-G	ORF1ab	Ser1372Ala	0.77	1654	0.9257	2208	Yes
T-7317-C	ORF1ab	Phe2351Ser	0.437	3263	0.8984	768	Yes
G-12569-A	ORF1ab	Val4102Ile	0.871	5729	0.916	9082	Yes
G-15814-A	ORF1ab	Val5184Ile	0.677	829	0.9147	7577	Yes
G-16917-T	ORF1ab	synonymous	0.7359	2234	0.9229	13999	Yes
A-17940-T	ORF1ab	synonymous	0.689	392	0.9207	2257	No
C-18555-T	ORF1ab	synonymous	0.86	814	0.9084	25056	Yes
C-19610-T	ORF1ab	Thr6449Ile	0.784	227	0.9128	1605	No
G-19656-T	ORF1ab	Lys6464Asn	0.818	225	0.9236	3195	No
A-20952-G	ORF1ab	synonymous	0.563	309	0.7682	3317	No
C-21013-T	ORF1ab	His6917Tyr	0.7153	404	0.9066	3330	No
C-21618-T	Spike	Thr19Ile	0.8466	163	0.9576	4997	Yes
G-22205-C	Spike	As15His	0.8	20	0.9096	9125	Yes
G-23012-A	Spike	Glu484Lys	0.679	858	0.9132	3248	No
A-23013-C	Spike	Glu484Ala	0.789	858	0.9994	3248	Yes
C-23991-T	Spike	Ser810Leu	0.564	976	0.7715	4411	No
C-27323-T	ORF6	Ser41Phe	0.7951	9187	0.7411	2951	No
C-27513-T	ORF7a	synonymous	0.7705	8764	0.9076	2533	Yes
A-27552-G	ORF7a	synonymous	0.7824	8111	0.7528	894	No
G-28565-A	N	As8Asn	0.8449	245	0.9044	10268	No
C-29421-T	N	Pro383Leu	0.733	45	0.9037	5222	Yes
C-29769-T	3’-UTR	noncoding	0.0732	2870	0.771	2314	No
